# The health and economic repercussions of declining MMR coverage in the United States

**DOI:** 10.64898/2026.02.19.26346619

**Authors:** Chad R. Wells, Abhishek Pandey, Yang Ye, Carolyn Bawden, Rebecca Giglio, Charlene Wong, Velda Wang, Chelsea Cipriano, Lamia Ayaz, Gergely Röst, Seyed M. Moghadas, Meagan C. Fitzpatrick, Burton H. Singer, Alison P. Galvani

**Affiliations:** Center for Infectious Disease Modeling and Analysis (CIDMA), Yale School of Public Health, New Haven, Connecticut, 06510, USA; The Common Health Coalition, New York, NY, 10016; National Laboratory for Health Security, University of Szeged, Szeged, Hungary; Agent-Based Modelling Laboratory, York University, Toronto, Ontario, M3J 1P3, Canada; Center for Vaccine Development and Global Health, University of Maryland School of Medicine, Baltimore, Maryland, 21201, USA; Emerging Pathogens Institute, University of Florida, Gainesville, Florida, 32610, USA

**Keywords:** childhood immunization, measles, outbreak, economic burden

## Abstract

The resurgence of measles in the United States, driven by declining childhood vaccination coverage, poses a substantial public health and economic threat. Using county-level MMR vaccine coverage data and spatial incidence models, we quantified the economic burden of measles in 2025 and projected the impact of continued declines in vaccine uptake. In 2025, the estimated cost per measles case was $104,629 (50% High-Density Interval [HDI]: $100,729–$110,140), yielding a national burden of $244.2 million (50% HDI: $69.9–$872.5 million). The cost per case varied widely across counties and was inversely correlated with local population immunity levels (Spearman correlation = -0.75, *p* < 0.001). We modeled a scenario in which coverage among children aged 0–6 years declined by 1% per year, reaching a 5% absolute reduction by year 5 relative to baseline. Under this scenario, we projected a nonlinear surge in cases, hospitalizations, and annual expenditures arising from outbreak response, direct medical costs, and productivity losses. This scenario produced 17,232 (50% HDI: 9,177–26,428), 4,085 (50% HDI: 2,184–6,210) hospitalizations, 36 (50% HDI: 19–54) deaths, and $1.50 (50% HDI: $0.90–$2.85) billion in annual costs in 2030, with a cumulative cost of $7.77 billion (50% HDI: $5.56–$11.58 billion) over 5 years. These findings demonstrate that even marginal reductions in MMR vaccine uptake can result in disproportionately large health and economic burdens.

**Significance Statement:** The United States is experiencing a resurgence of measles amid recent declines in childhood MMR vaccination. Using mathematical modeling informed by spatially resolved data on vaccination coverage, incidence, and associated economic costs, we quantified both the current and projected financial burden of measles in the United States under continued declines in coverage. For 2025, we estimated that measles imposes a cost of $244.2 million nationwide, with substantial heterogeneity in cost per case across counties driven by gaps in population immunity. Even modest annual reductions in vaccine coverage among young children generate a nonlinear increase in cases and hospitalizations, with costs totaling $7.77 billion over a five-year period.
