## Supplemental File 1 for "The health and economic repercussions of declining MMR coverage in the United States"

### Sheet: County_Level_Data
State	2017-18	2018-19	2019-20	2020-21	2021-22	2022-23	2023-24
Alabama	*********	*********	*********	*********	*********	*********	*********
Alaska	*********	*********	*********	*********	*********	*********	*********
Arizona	https://www.azdhs.gov/documents/preparedness/epidemiology-disease-control/immunization/statistics-reports/2017-2018/2017-county-kindergarten-coverage.pdf	https://www.azdhs.gov/documents/preparedness/epidemiology-disease-control/immunization/statistics-reports/2018-2019/2018-county-kindergarten-coverage.pdf	https://www.azdhs.gov/documents/preparedness/epidemiology-disease-control/immunization/statistics-reports/2019-2020/2019-county-kindergarten-coverage.pdf	https://www.azdhs.gov/documents/preparedness/epidemiology-disease-control/immunization/statistics-reports/2020-2021/2020-county-kindergarten-coverage.pdf	https://www.azdhs.gov/documents/preparedness/epidemiology-disease-control/immunization/statistics-reports/2021-2022/2021-county-kindergarten-coverage.pdf	https://www.azdhs.gov/documents/preparedness/epidemiology-disease-control/immunization/statistics-reports/2022-2023/2022-county-kinder-coverage.pdf?v=20230523	*********
Arkansas	*********	*********	*********	*********	*********	*********	*********
California	https://www.cdph.ca.gov/Programs/CID/DCDC/CDPH%20Document%20Library/Immunization/2017-2018KindergartenSummaryReport.pdf	https://eziz.org/assets/docs/shotsforschool/2018-19CAKindergartenSummaryReport.pdf	https://www.cdph.ca.gov/Programs/CID/DCDC/CDPH%20Document%20Library/Immunization/2022AssessmentSchoolReport.xlsx	https://www.cdph.ca.gov/Programs/CID/DCDC/CDPH%20Document%20Library/Immunization/2022AssessmentSchoolReport.xlsx	https://www.cdph.ca.gov/Programs/CID/DCDC/CDPH%20Document%20Library/Immunization/2022AssessmentSchoolReport.xlsx	https://www.cdph.ca.gov/Programs/CID/DCDC/CDPH%20Document%20Library/Immunization/2022-23GradeKReport.xlsx	https://www.cdph.ca.gov/Programs/CID/DCDC/CDPH%20Document%20Library/Immunization/2023-24GradeKReport.xlsx
Colorado	https://drive.google.com/drive/folders/1ZKIDCXlb_VDZDF6-3PpZEtAqgPJncGjN	https://drive.google.com/drive/folders/1ZKIDCXlb_VDZDF6-3PpZEtAqgPJncGjN	https://drive.google.com/drive/folders/1ZKIDCXlb_VDZDF6-3PpZEtAqgPJncGjN	https://drive.google.com/drive/folders/1ZKIDCXlb_VDZDF6-3PpZEtAqgPJncGjN	https://drive.google.com/drive/folders/1ZKIDCXlb_VDZDF6-3PpZEtAqgPJncGjN	https://drive.google.com/drive/folders/1ZKIDCXlb_VDZDF6-3PpZEtAqgPJncGjN	https://data-cdphe.opendata.arcgis.com/datasets/69a2917e89a0456fbe3f04dfb6767621_1/explore?filters=eyJZZWFyIjpbIjIwMjMvMjAyNCJdLCJWYWNjaW5lIjpbIkRUYVAiXSwiU3VydmV5X1R5cGUiOlsiS2luZGVyZ2FydGVuIl19
Connecticut	https://catalog.data.gov/dataset/county-immunizations-and-exemption-rates-by-school-year-grade-vaccine-and-school-type	https://catalog.data.gov/dataset/county-immunizations-and-exemption-rates-by-school-year-grade-vaccine-and-school-type	https://catalog.data.gov/dataset/county-immunizations-and-exemption-rates-by-school-year-grade-vaccine-and-school-type	https://catalog.data.gov/dataset/county-immunizations-and-exemption-rates-by-school-year-grade-vaccine-and-school-type	https://catalog.data.gov/dataset/county-immunizations-and-exemption-rates-by-school-year-grade-vaccine-and-school-type	https://catalog.data.gov/dataset/county-immunizations-and-exemption-rates-by-school-year-grade-vaccine-and-school-type	https://catalog.data.gov/dataset/county-immunizations-and-exemption-rates-by-school-year-grade-vaccine-and-school-type
Delaware	*********	*********	*********	*********	*********	*********	*********
Florida	*********	*********	*********	*********	*********	*********	*********
Georgia	*********	*********	*********	*********	*********	*********	*********
Hawaii	*********	*********	*********	*********	*********	*********	*********
Idaho	*********	*********	*********	*********	*********	*********	*********
Illinois	*********	*********	*********	*********	*********	*********	*********
Indiana	*********	*********	*********	*********	*********	*********	*********
Iowa	*********	*********	*********	*********	*********	*********	*********
Kansas	https://www.kdhe.ks.gov/ArchiveCenter/ViewFile/Item/369	https://www.kdhe.ks.gov/ArchiveCenter/ViewFile/Item/2449	https://www.kdhe.ks.gov/Archive.aspx?AMID=151	https://www.kdhe.ks.gov/Archive.aspx?AMID=151	https://www.kdhe.ks.gov/Archive.aspx?AMID=151	https://www.kdhe.ks.gov/Archive.aspx?AMID=151	https://www.kdhe.ks.gov/Archive.aspx?AMID=151
Kentucky	https://www.chfs.ky.gov/agencies/dph/dehp/imm/1718AnnualSchoolSurveyReport.pdf	https://www.chfs.ky.gov/agencies/dph/dehp/imm/1819AnnualSchoolSurveyReport.pdf	https://www.chfs.ky.gov/agencies/dph/dehp/imm/1920k.pdf	https://www.chfs.ky.gov/agencies/dph/dehp/imm/2021AnnualSchoolSurveyReport.pdf	https://healthtracking.ky.gov/Topics/immunizations/Pages/Kentucky-Immunization-Registry-.aspx	https://healthtracking.ky.gov/Topics/immunizations/Pages/Kentucky-Immunization-Registry-.aspx	https://healthtracking.ky.gov/Topics/immunizations/Pages/Kentucky-Immunization-Registry-.aspx
Louisiana	*********	*********	*********	*********	*********	*********	*********
Maine	*********	https://www.maine.gov/dhhs/mecdc/infectious-disease/immunization/publications/2018-2019-School-Vaccination-Rates.xlsx	https://www.maine.gov/dhhs/mecdc/infectious-disease/immunization/publications/2019-2020-School-Vaccination-Rates.xlsx	https://www.maine.gov/dhhs/mecdc/infectious-disease/immunization/publications/2020/2020-2021%20School%20Vaccination%20Rates.xlsx	https://www.maine.gov/dhhs/mecdc/infectious-disease/immunization/publications/2021/2021-2022%20School%20Vaccination%20Rates.xlsx	https://www.maine.gov/dhhs/mecdc/infectious-disease/immunization/publications/2022-2023%20School%20Vaccination%20Rates.xlsx	https://www.maine.gov/dhhs/mecdc/infectious-disease/immunization/publications/2024/2023-24%20School%20Vaccination%20Rates.xlsx
Maryland	https://health.maryland.gov/phpa/OIDEOR/IMMUN/Shared%20Documents/rate_tables/2017-2018%20Annual%20and%20Validation%20Survey%20Summary%20Report%20Tables%20-%20K.pdf	https://health.maryland.gov/phpa/OIDEOR/IMMUN/Shared%20Documents/rate_tables/2018-2019%20Annual%20School%20Survey%20Summary%20Report%20Table%20-%20K.pdf	https://health.maryland.gov/phpa/OIDEOR/IMMUN/Shared%20Documents/rate_tables/2019-2020%20Annual%20School%20Survey%20Summary%20Report%20Table%20-%20K.pdf	https://health.maryland.gov/phpa/OIDEOR/IMMUN/Shared%20Documents/rate_tables/2020-2021%20Annual%20School%20Survey%20Summary%20Report%20Table%20-%20K.pdf	https://health.maryland.gov/phpa/OIDEOR/IMMUN/Shared%20Documents/rate_tables/2021-2022%20Annual%20School%20Survey%20Summary%20Report%20Table%20-%20K.pdf	https://health.maryland.gov/phpa/OIDEOR/IMMUN/Shared%20Documents/rate_tables/2022-2023%20Annual%20School%20Survey%20Summary%20Report%20Table%20-%20K.pdf	https://health.maryland.gov/phpa/OIDEOR/IMMUN/Pages/Kindergarten_Immunization_Rates_by_County.aspx
Massachusetts	https://www.mass.gov/doc/kindergarten-immunization-and-exemption-rates-by-county-2017-2018-2/download	https://www.mass.gov/doc/kindergarten-immunization-and-exemption-rates-by-county-2018-2019/download	https://www.mass.gov/doc/kindergarten-immunization-and-exemption-rates-by-county-2019-2020/download	https://www.mass.gov/doc/kindergarten-immunization-and-exemption-rates-by-county-2020-2021/download	https://www.mass.gov/doc/2021-2022-kindergarten-immunization-and-exemption-rates-by-county/download	https://www.mass.gov/doc/kindergarten-immunization-and-exemption-rates-by-county-2022-2023/download	https://www.mass.gov/doc/kindergarten-immunization-and-exemption-rates-by-county-2023-2024/download
Michigan	*********	*********	*********	*********	*********	*********	*********
Minnesota	https://www.health.state.mn.us/people/immunize/stats/school/pervaxkind1718.xlsx	https://www.health.state.mn.us/people/immunize/stats/school/pervaxkind1819.xlsx	https://www.health.state.mn.us/people/immunize/stats/school/pervaxkind1920.xlsx	https://www.health.state.mn.us/people/immunize/stats/school/pervaxkind2021.xlsx	https://www.health.state.mn.us/people/immunize/stats/school/pervaxkind2122.xlsx	https://www.health.state.mn.us/people/immunize/stats/school/pervaxkind2223.xlsx	https://www.health.state.mn.us/people/immunize/stats/school/kcounty2324.xlsx
Mississippi	*********	*********	*********	*********	*********	*********	*********
Missouri	*********	*********	*********	*********	*********	*********	*********
Montana	*********	*********	*********	*********	*********	*********	*********
Nebraska	*********	*********	*********	*********	*********	*********	*********
Nevada	*********	*********	*********	*********	*********	*********	*********
New Hampshire	*********	*********	*********	*********	*********	*********	*********
New Jersey	*********	*********	*********	*********	*********	*********	*********
New Mexico	*********	*********	https://webnew.ped.state.nm.us/wp-content/uploads/2020/04/SHSB_2019-2020-School-Immunization-Coverage-Rates.pdf	*********	*********	*********	*********
New York	https://health.data.ny.gov/Health/School-Immunization-Survey-From-School-Year-2012-2/5pme-xbs5/about_data	https://health.data.ny.gov/Health/School-Immunization-Survey-From-School-Year-2012-2/5pme-xbs5/about_data	https://health.data.ny.gov/Health/School-Immunization-Survey-From-School-Year-2012-2/5pme-xbs5/about_data	https://health.data.ny.gov/Health/School-Immunization-Survey-From-School-Year-2012-2/5pme-xbs5/about_data	https://health.data.ny.gov/Health/School-Immunization-Survey-From-School-Year-2012-2/5pme-xbs5/about_data	https://health.data.ny.gov/Health/School-Immunization-Survey-Beginning-2019-20-Schoo/btkd-y8bp/about_data	*********
North Carolina	*********	*********	*********	*********	*********	*********	*********
North Dakota	*********	*********	*********	*********	*********	*********	https://app.powerbigov.us/view?r=eyJrIjoiZTA1NjMzYzYtMjk4NS00MDg3LTliNGItNWQwNzdkZTRlN2FiIiwidCI6IjJkZWEwNDY0LWRhNTEtNGE4OC1iYWUyLWIzZGI5NGJjMGM1NCJ9
Ohio	*********	*********	*********	*********	*********	*********	*********
Oklahoma	https://oklahoma.gov/content/dam/ok/en/health/health2/aem-documents/prevention-and-preparedness/immunizations/kindergarten-survey/KSurvey_OSDH_SchoolLevelResults_17-22_ptotected.xlsx	https://oklahoma.gov/content/dam/ok/en/health/health2/documents/ksurvey-osdh-countysummarytable18-19.xlsx	https://oklahoma.gov/content/dam/ok/en/health/health2/documents/KSurvey_OSDH_CountySummaryTable19-20.xlsx	https://oklahoma.gov/content/dam/ok/en/health/health2/aem-documents/prevention-and-preparedness/immunizations/kindergarten-survey/KSurvey_OSDH_CountySummaryTable20-21.xlsx	https://oklahoma.gov/content/dam/ok/en/health/health2/aem-documents/prevention-and-preparedness/immunizations/kindergarten-survey/KSurvey_OSDH_CountySummaryTable21-22_protected.xlsx	https://oklahoma.gov/content/dam/ok/en/health/health2/aem-documents/prevention-and-preparedness/immunizations/kindergarten-survey/2024/KSurvey_OSDH_CountySummaryTable22-23_protected.xlsx	https://oklahoma.gov/content/dam/ok/en/health/health2/aem-documents/prevention-and-preparedness/immunizations/kindergarten-survey/2024/KSurvey_OSDH_CountySummaryTable23-24_protected.xlsx
Oregon	https://public.tableau.com/app/profile/oregon.immunization.program/viz/SchoolLawTableau/Kimmunizations	https://public.tableau.com/app/profile/oregon.immunization.program/viz/SchoolLawTableau/Kimmunizations	https://public.tableau.com/app/profile/oregon.immunization.program/viz/SchoolLawTableau/Kimmunizations	https://public.tableau.com/app/profile/oregon.immunization.program/viz/SchoolLawTableau/Kimmunizations	https://public.tableau.com/app/profile/oregon.immunization.program/viz/SchoolLawTableau/Kimmunizations	https://public.tableau.com/app/profile/oregon.immunization.program/viz/SchoolLawTableau/Kimmunizations	https://public.tableau.com/app/profile/oregon.immunization.program/viz/SchoolLawTableau/Kimmunizations
Pennsylvania	https://www.health.pa.gov/topics/Documents/Programs/Immunizations/SurveySummarybyCounty2017_2018.xls	https://www.health.pa.gov/topics/Documents/Programs/Immunizations/School%20Immunization%20Survey%20Summary%20by%20County%202018-2019.xlsx	https://www.health.pa.gov/topics/Documents/Programs/Immunizations/School%20Immunization%20Survey%20Summary%20by%20County%202019-2020.xlsx	https://www.health.pa.gov/topics/Documents/Programs/Immunizations/School%20Immunization%20Survey%20Summary%20by%20County%202020-21.xlsx	https://www.health.pa.gov/topics/Documents/Programs/Immunizations/School%20Immunization%20Survey%20Summary%20by%20County%202021-2022.xlsx	https://www.health.pa.gov/topics/Documents/Programs/Immunizations/SurveySummarybyCounty_2022-2023.xlsx	https://www.pa.gov/content/dam/copapwp-pagov/en/health/documents/topics/documents/programs/immunizations/School%20Immunization%20Survey%20Summary%20by%20County%202023-2024.pdf
Rhode Island	*********	*********	*********	*********	*********	*********	*********
South Carolina	*********	*********	*********	*********	*********	*********	*********
South Dakota	https://doh.sd.gov/media/pvrhnt3n/2017-2018_schoolvaccination.pdf	*********	*********	*********	https://doh.sd.gov/media/4qeanw0b/sd_school_vaccination_rates_2021-2022.pdf	*********	*********
Tennessee	*********	*********	https://www.tn.gov/content/dam/tn/health/documents/annual-reports/2020_KindergartenSurveyReport.pdf	https://www.tn.gov/content/dam/tn/health/documents/annual-reports/K-Survey-Report-2020-2021.pdf	https://www.tn.gov/content/dam/tn/health/documents/cedep-weeklyreports/kindergarten-immunization-compliance/K-Survey-Report-2021-2022.pdf	https://www.tn.gov/content/dam/tn/health/documents/cedep-weeklyreports/kindergarten-immunization-compliance/K-Survey-Report-2022-2023.pdf	https://www.tn.gov/content/dam/tn/health/documents/cedep-weeklyreports/kindergarten-immunization-compliance/K-Survey-2023-2024.pdf
Texas	*********	*********	https://www.dshs.texas.gov/sites/default/files/LIDS-Immunizations/xls/2019-2020-School-Vaccination-Coverage-Levels---Kindergarten.xlsx	https://www.dshs.texas.gov/sites/default/files/LIDS-Immunizations/xls/2020-2021-School-Vaccination-Coverage-Levels-by-District-Private-School-and-County---Kindergarten.xlsx	https://www.dshs.texas.gov/sites/default/files/LIDS-Immunizations/xls/2021-2022-School-Vaccination-Coverage-by-District-and-County-Kindergarten.xls	https://www.dshs.texas.gov/sites/default/files/LIDS-Immunize-School/22-23-School-Vaccination-Coverage-by-District-%26-County-K.xlsx	https://www.dshs.texas.gov/sites/default/files/LIDS-Immunizations/xls/2023-2024_School_Vaccination_Coverage_Levels_Kindergarten.xlsx
Utah	*********	*********	*********	*********	*********	*********	*********
Vermont	*********	*********	*********	*********	*********	*********	*********
Virginia	*********	*********	*********	*********	*********	*********	*********
Washington	*********	*********	*********	*********	*********	*********	https://doh.wa.gov/data-and-statistical-reports/washington-tracking-network-wtn/immunization-data/county-public-health-measures-dashboard
West Virginia	*********	*********	*********	*********	*********	*********	*********
Wisconsin	*********	*********	*********	*********	*********	*********	*********
Wyoming	*********	*********	*********	*********	*********	*********	*********

### Sheet: State_Level_Data
Year	Reference
2017-18	https://www.cdc.gov/mmwr/volumes/67/wr/mm6740a3.htm
2018-19	https://www.cdc.gov/mmwr/volumes/68/wr/mm6841e1.htm
2019-20	https://www.cdc.gov/mmwr/volumes/70/wr/mm7003a2.htm
2020-21	https://www.cdc.gov/mmwr/volumes/71/wr/mm7116a1.htm
2021-22	https://www.cdc.gov/mmwr/volumes/72/wr/mm7202a2.htm
2022-23	https://www.cdc.gov/mmwr/volumes/72/wr/mm7245a2.htm
2023-24	https://www.cdc.gov/schoolvaxview/data/index.html

### Sheet: State_Vaccine_Exemptions
Reference
https://www.findlaw.com/healthcare/patient-rights/vaccine-exemption-laws-by-state.html
https://online.simmons.edu/blog/vaccination-exemptions/
https://www.nvic.org/law-policy-state.
https://www.ncsl.org/health/states-with-religious-and-philosophical-exemptions-from-school-immunization-requirements
https://www.pewresearch.org/short-reads/2019/06/28/nearly-all-states-allow-religious-exemptions-for-vaccinations/
